# Cooperative molecular mimicry drives prolonged autoinflammation in multisystem inflammatory syndrome in children

**DOI:** 10.64898/2026.04.03.26350001

**Authors:** Haley E Randolph, Ashley Richardson, Sofija Buta, Julie Samuels, Nina N Brodsky, Seunghee Kim-Schulze, Carrie L Lucas, Rebecca Trachtman, Dusan Bogunovic

## Abstract

Multisystem inflammatory syndrome in children (MIS-C) is a pediatric hyperinflammatory disease manifesting 4-6 weeks after SARS-CoV-2 infection. While the immunological hallmarks of MIS-C have been defined, few details regarding the underlying disease pathology have been resolved. To address this, we used a multiomics approach to profile the plasma and peripheral immune cells of 13 acute MIS-C patients, 18 recovered MIS-C follow-ups resampled over multiple time points (1-18 months), and 15 healthy pediatric controls. Despite rapid clinical disease resolution, circulating pro-inflammatory (IL-8, IL-6, IL-1α, IL-1β, TNF-β) and T_H_2-type cytokines (IL-4, IL-5, IL-13) remained elevated up to three months post-MIS-C onset, revealing a subclinical inflammatory state that endures in recovered children. Surprisingly, the majority of patient-expanded TCRs recognizing SARS-CoV-2 epitopes were cross-reactive (75%, 12/16 SARS-CoV-2 TCRs) for autoantigens related to prostaglandin biology and insulin metabolism, suggesting a breakdown of self-tolerance via SARS-CoV-2 molecular mimicry. Indeed, autoantibody screening confirmed that 13 gene targets with self-antigen peptides also exhibited elevated autoantibodies in MIS-C patients. Further, autoreactive TCR expansions lasted over time and correlated with cytokines involved in allergic inflammation. Together, our findings point to a mechanism of sustained autoimmunity wherein promiscuous TCRs recognize both viral and self-antigens that are activated during primary SARS-CoV-2 infection in children who develop MIS-C. Upon onset, these circulating cross-reactive T cells drive clinically apparent sterile autoinflammation that persists subclinically into convalescence.
