## Supplementary material for "Cooperative molecular mimicry drives prolonged autoinflammation in multisystem inflammatory syndrome in children": Table S2

### Sheet: luminex
Table S2: Multiplex cytokine data. Plasma cytokine measurements for MIS-C patients and follow-ups.
Each column represents a cytokine that was assayed in the Luminex panel, and each row is a unique sample. Data are represented as pg/ml.
sample_ID	EGF	EOTAXIN	GCSF	GMCSF	IFNA2	IFNG	IL1A	IL1B	IL1RA	IL2	IL3	IL4	IL5	IL6	IL7	IL8	IL10	IL12P40	IL12P70	IL13	IL15	IL17A	IP10	MCP1	MIP1A	MIP1B	TNFA	TNFB	VEGFA
BT-MISC-01_FU-12mo	28.575	19.22	42.255	20.905	52.615	44.09	17.365	9.065	48.035	14.255	0	131.29	2.375	4.695	48.35	4.76	8.395	21.36	15.72	14.625	27.115	5.415	290.815	260.795	9.995	22.25	18.085	14.3	217.19
BT-MISC-02_FU-9mo	31.02	234.73	0	5.05	25	6.275	19.945	0	11.74	0	0	125.155	2.31	5.905	0	19.06	5.49	0	5.37	10.79	0	0	178.73	295.785	3.27	10.595	4.275	7.27	0
BT-MISC-03_FU-18mo	18.265	536.555	0	7.1	10.25	9.885	72.31	1.98	25.715	0	0	233.69	5.72	46.625	20.03	45.005	16.98	9.39	7.47	41.52	11.1	2.82	314.105	335.775	2.82	11.66	7.715	129.9	114.28
BT-MISC-04_FU-18mo	19.78	182.02	4.28	7.095	10.25	15.315	12.73	0	21.27	0	0	42.35	2.37	2.765	5.56	6.45	4.43	9.39	5.93	9.575	10.215	3.12	266.36	244.03	3.72	11.31	8.72	3.23	20.69
BT-MISC-04_acute	24.005	63.69	86.59	22.915	108.62	119.54	282.16	11.455	424.23	15.6	0	2557.93	22.21	212.325	53.705	204.84	247.71	45.19	16.655	170.575	60.345	9.01	14461.9	841.625	17.44	23.535	92.235	594	207.815
BT-MISC-05_acute	49.165	139.905	81.74	40.145	127.01	95.26	580.34	20.715	114.97	16.345	0	4585.51	57.7	367.805	75.305	409.64	187.69	71.265	23.36	286.095	78.22	12.74	2369.16	575.805	22.595	25.765	51.33	1272.78	341.05
BT-MISC-05_FU-3mo	105.34	230.99	42.635	18.355	38.915	33.475	349.98	9.895	60.18	4.775	0	3045.72	22.075	214.47	28.59	254.345	52.645	31.535	11.275	167.88	29.93	4.95	316.035	326.145	13.06	20.4	30.7	678.685	117.65
BT-MISC-06_acute	113.055	138.96	104.675	52.975	153.445	140.785	687.39	32.385	175.85	23.885	2.08	6491.62	60.465	432.105	80.58	470.88	303.125	86.34	45.1	388.41	97.025	22.865	1006.57	283.31	29.9	68.01	48.065	1691.86	457.54
BT-MISC-06_FU-3mo	40.915	516.125	41.99	28.02	52.615	55.86	526.27	16.83	83.075	7.315	0	4705.44	43.285	298.81	38.075	290.325	180.985	34.795	32.865	279.435	38.175	10.24	411.34	489.715	15.82	21.68	18.55	1069.93	114.56
BT-MISC-06_FU-9mo	42.805	521.39	53.46	18.845	78.92	33.125	428.74	10.03	62.15	8.56	0	4036.85	33.91	264.165	32.135	243.92	144.825	26.42	19.41	213.5	30.045	12.43	337.705	405.32	10.95	20.39	13.555	714.915	90.43
BT-MISC-07_acute	93.41	213.43	19.74	15.795	39.16	20.035	258.225	6.54	56.21	0	0	1223.29	18.6	158.19	19.825	161.725	61.6	22.995	8.55	90.3	24.89	1.91	468.185	687.4	7.8	7	20.62	484.645	10.25
BT-MISC-07_FU-3mo	152.005	262.48	4.28	12.72	25	24.945	244.795	4.9	72.65	0	0	1589	15.13	127.165	12.05	172.065	47.985	16.96	6.41	91.18	16.575	0	404.725	388.81	7.23	8.915	19.995	423.86	0
BT-MISC-08_acute	35.965	704.135	19.44	22.44	97.5	56.725	486.555	16.09	0	9.69	0	3837.61	39.065	275.685	32.015	293.07	188.435	42.595	18.53	222.095	51.985	8.675	3298.29	995.845	18.65	42.745	24.59	917.375	110.23
PRISM-01_acute	50.565	24.325	28.595	17.33	59.45	51.25	374.52	11.25	159.795	5.78	0	2908.7	21.87	234.515	44.215	234.065	133.475	37.64	9.09	179.93	44.96	4.34	10558.7	865.76	15.515	46.85	59.8	646.75	23.58
PRISM-01_FU-1mo	81.73	33.095	12.94	16.305	39.16	21.64	220.705	7.54	45.78	3.76	0	1578.4	13.6	132.04	14.225	190.66	63.09	23.47	9.09	103.94	27.27	2.52	498.885	270.535	11.59	28.92	20.6	297.47	6.31
PRISM-01_FU-6mo	32.915	38.78	48.24	16.81	38.16	29.465	15.48	6.37	28.14	9.15	0	166.25	2.02	6.625	11.92	9.99	7.405	16.42	5.965	11.115	16.64	6.19	352.755	394.9	6.965	27.705	18.575	9.99	146.64
PRISM-01_FU-12mo	55.855	26.2	0	3.49	10.25	7.69	8.845	0	14.09	0	0	45.685	1.68	3.485	0	6.815	3.985	0	3.315	4.86	0	0	235.105	322.6	4.46	26.34	17.49	4.43	2.37
DBCS-66-01_control	141.01	259.69	0	10.67	25	2.13	14.09	1.98	60.79	1.8	0	75.76	1.91	6.87	0	11.92	2.58	9.42	6.41	8.36	4.43	0	347.59	515.69	2.82	9.45	6.01	8.5	2.37
DBCS-CS-10_control	7.51	150.71	0	2.99	10.25	7.69	8.22	0	73.71	0	0	49.03	1.91	4.45	0	9.73	4.28	6.01	2.3	4.07	0	0	209.82	234.79	0	8.07	24.6	5.24	0
DBCS-CS-24_control	48.41	36.62	16.44	7.1	17.72	23.28	0	1.98	40.49	0	0	62.41	0	2.06	42.72	7.18	2.58	11.87	10.72	5.65	4.43	0	145.18	186.44	5.98	9.19	16.86	6.05	53.07
DBCS-85-01_control	45.28	272.65	0	6.07	25	36.94	14.09	0	32.05	0	0	89.05	2.37	3	0	12.73	4.28	0	7.47	7.05	0	3.12	334.8	226.05	0	13.6	13.98	4.43	0
DBCS-HC006_control	55.81	435.77	53.46	12.21	66.07	36.94	17.75	4.74	56.35	8.86	0	89.05	3.21	8.31	37.39	9.03	6.11	16.42	7.47	14.12	18.14	3.12	214.99	336.62	11.44	15.25	14.63	11.8	146.64
