## Supplementary material for "Cooperative molecular mimicry drives prolonged autoinflammation in multisystem inflammatory syndrome in children": Table S4

### Sheet: TCRs
Table S4: TCR expansions and contractions. T cell receptors significantly expanded or contracted in acute MIS-C patients compared to healthy control samples (p < 0.05).
Each column represents a unique sample, and each row is the fraction of the TCR repertoire for that sample.
TCR	BT-MISC-02_FU-9mo	BT-MISC-03_FU-18mo	BT-MISC-05_acute	BT-MISC-06_FU-3mo	BT-MISC-07_acute	PRISM-01_FU-12mo	DBCS-CS-25_control	DBCS-36-01_control	BT-MISC-04_FU-18mo	BT-MISC-05_FU-3mo	BT-MISC-06_FU-9mo	PRISM-01_acute	PRISM-01_FU-1mo	DBCS-CS-24_control	DBCS-38-01_control	BT-MISC-01_FU-12mo	BT-MISC-07_FU-3mo	BT-MISC-08_acute	PRISM-01_FU-6mo	DBCS-31-01_control	Yale-158_acute	Yale-158_FU-2mo	Yale-149_acute	DBCS-CS-26c_control	Zhang-1046_FU-1mo	Zhang-1061_FU-1mo	Zhang-1066_acute	Zhang-1066_FU-1mo	Zhang-1076_acute	Zhang-1076_FU-1mo	Zhang-1084_acute	Zhang-1084_FU-1mo
TRAV1-2;TRBV15	0.25047	0.354108	0	0.442198	0.209864	0.300978	0.0565931	0.382166	0.087108	0.0613874	0.791557	0	0.0550661	0.141945	0.240616	0.252398	0.0987654	0	0.14918	0.166852	0.124922	0.250627	0.272232	0.429646	0.0554631	0.170164	0	0.0721501	0.0984252	0.175791	0.0614628	0.194553
TRAV1-2;TRBV20-1	2.37946	0.708215	0.101626	2.14782	0.839454	1.20391	0.169779	1.59236	0.783972	0.552486	2.55057	0.586756	0.881057	1.06458	0.577478	0.555275	1.38272	0.405405	1.04426	1.50167	0.249844	0.37594	0.816697	4.08163	0.110926	0.737379	0	0	0.295276	0.477147	0.245851	0.77821
TRAV1-2;TRBV24-1	0.0626174	0.0708215	0	0.0631712	0.0524659	0.150489	0	0.509554	0.348432	0.184162	0.131926	0	0.0550661	0.141945	0.0962464	0.0504796	0.0493827	0.135135	0.248633	0.222469	0.062461	0	0	0.37594	0	0.170164	0	0.0721501	0.0984252	0.100452	0.122926	0.194553
TRAV1-2;TRBV6-4	0.939261	0.424929	0.101626	1.3266	0.419727	0.225734	0.0565931	1.84713	1.21951	0.368324	2.24274	0.0838223	0.550661	0.851668	0.866218	0.353357	0.888889	0.337838	0.546992	1.83537	0.062461	0.37594	0.635209	2.20193	0.443705	1.24787	0	0.0721501	0.0984252	0.627825	0.0614628	1.01167
TRAV12-1;TRBV5-6	0.125235	0.0708215	0.101626	0	0.157398	0.0752445	0	0.0636943	0.261324	0.0613874	0	0	0	0.0709723	0.0481232	0	0.197531	0.202703	0	0.0556174	0.124922	0	0.0907441	0.0537057	0	0	0.105932	0.0721501	0.0984252	0.100452	0.122926	0.155642
TRAV12-1;TRBV6-1	0.438322	0.141643	0.406504	0.189514	0.314795	0.150489	0	0.191083	0.261324	0.122775	0.175901	0.0838223	0.220264	0.0709723	0.0962464	0.0504796	0.246914	0.472973	0	0	0.437227	0.250627	0.181488	0.161117	0.221852	0.283607	0.423729	0.36075	0.295276	0.150678	0	0.272374
TRAV12-3;TRBV20-1	0.563557	0.212465	0.711382	0.50537	0.157398	0.451467	0.452745	0.828025	0.174216	0.429711	0.307828	0.167645	0.550661	0.496806	0.529355	0.757193	0.641975	0.202703	0.348086	0.389321	0.499688	0.125313	0.272232	0.483351	0.0554631	0.39705	0	0	0.393701	0.25113	0.122926	0.272374
TRAV13-1;TRBV6-5	0.313087	0.141643	0.101626	0.315856	0.524659	0.150489	0.169779	0.0636943	0.43554	0.245549	0.351803	0.419111	0.165198	0.283889	0.336862	0.100959	0.246914	0.337838	0.298359	0.333704	0.187383	0.877193	0.362976	0.161117	0.443705	0.340329	0.317797	0.505051	0.688976	0.376695	0.43024	0.466926
TRAV14_DV4;TRBV11-2	0.0626174	0.212465	0.304878	0.252685	0.157398	0.0752445	0.0565931	0.127389	0	0.122775	0.0879507	0.251467	0.385463	0	0.0481232	0.0504796	0.197531	0.27027	0.099453	0.166852	0.124922	0	0.181488	0.0537057	0.388242	0.113443	0.317797	0.0721501	0.0984252	0.226017	0.307314	0.350195
TRAV14_DV4;TRBV19	0.25047	0.283286	0.203252	0	0.524659	0.225734	0.339559	0.0636943	0.43554	0.184162	0.175901	0.251467	0.0550661	0.0709723	0.433109	0.100959	0.197531	0.540541	0.14918	0.111235	0.187383	0.250627	0.272232	0.107411	0.221852	0.226886	0.317797	0.505051	1.08268	0.452034	0.614628	0.272374
TRAV14_DV4;TRBV30	0.0626174	0.141643	0.304878	0.0631712	0.209864	0.150489	0	0.127389	0.609756	0.184162	0.0879507	0.251467	0.110132	0.0709723	0.0481232	0.0504796	0.0987654	0.202703	0.14918	0.0556174	0.187383	0.125313	0.272232	0	0.0554631	0.283607	0.105932	0.2886	0.0984252	0.150678	0.122926	0.155642
TRAV17;TRBV3-1	0.563557	0.283286	0.203252	0.126342	0.262329	0.150489	0.113186	0.127389	0.261324	0	0.131926	0.419111	0.110132	0.141945	0.0962464	0.252398	0.0987654	0.608108	0.298359	0.166852	0.249844	0.250627	0.181488	0.268528	0.277316	0	0.211864	0.36075	0.295276	0.200904	0.122926	0.389105
TRAV19;TRBV13	0.125235	0	0.203252	0.0631712	0.209864	0.0752445	0.0565931	0.0636943	0.43554	0	0.307828	0.0838223	0.0550661	0.0709723	0	0.100959	0.148148	0.135135	0.298359	0.0556174	0.062461	0.250627	0.0907441	0.0537057	0.110926	0.170164	0.105932	0.21645	0	0.175791	0.184388	0.194553
TRAV20;TRBV5-1	0.187852	0.141643	0.101626	0.189514	0.262329	0.225734	0.169779	0.191083	0.174216	0.0613874	0.219877	0.167645	0	0.283889	0.14437	0.252398	0.296296	0.0675676	0.198906	0.222469	0.124922	0.125313	0	0.322234	0.388242	0.283607	0	0.1443	0	0.226017	0.245851	0.155642
TRAV21;TRBV5-4	0.125235	0.0708215	0.203252	0.442198	0	0.225734	0.113186	0	0.087108	0.184162	0.219877	0.167645	0.110132	0	0.0481232	0.151439	0.148148	0.202703	0.248633	0.166852	0.124922	0.125313	0.181488	0.107411	0.166389	0.340329	0.423729	0.4329	0.393701	0.100452	0.245851	0.0389105
TRAV23_DV6;TRBV11-2	0.0626174	0.0708215	0.406504	0.0631712	0.157398	0.225734	0.169779	0.0636943	0	0.184162	0.0439754	0.167645	0.165198	0.141945	0	0.0504796	0	0.337838	0.0497265	0.111235	0.249844	0.125313	0	0.107411	0.110926	0	0.529661	0	0.19685	0.150678	0.122926	0.077821
TRAV25;TRBV5-1	0.0626174	0.141643	0.304878	0.0631712	0.262329	0	0.113186	0.0636943	0	0.184162	0.219877	0.167645	0.110132	0.141945	0.0962464	0.151439	0.296296	0.135135	0.14918	0.0556174	0.187383	0.125313	0	0.161117	1.10926	0.0567215	0.211864	0.21645	0.295276	0.100452	0.245851	0.155642
TRAV26-1;TRBV12-3	0.125235	0.141643	0	0.252685	0.0524659	0.150489	0.509338	0.191083	0.174216	0.0613874	0.131926	0	0.110132	0.0709723	0.240616	0	0.0493827	0	0.14918	0.0556174	0.249844	0.37594	0	0.268528	0.332779	0.283607	0	0.0721501	0.19685	0.200904	0.184388	0.116732
TRAV27;TRBV30	0.0626174	0.0708215	0.203252	0.126342	0.209864	0.0752445	0.169779	0.0636943	0	0.184162	0.263852	0.0838223	0.110132	0.0709723	0.0962464	0.252398	0.197531	0.405405	0.099453	0.0556174	0.374766	0.125313	0.544465	0.0537057	0.277316	0.170164	0.529661	0.36075	0.19685	0.200904	0.307314	0.155642
TRAV27;TRBV6-1	0.313087	0.283286	0.203252	0.189514	0.157398	0.0752445	0	0	0.087108	0.613874	0.131926	0.0838223	0.330396	0	0.0962464	0.252398	0.246914	0.135135	0.099453	0.0556174	0.124922	0.250627	0	0.107411	0.388242	0.170164	0.423729	0.0721501	0.19685	0.125565	0.184388	0.116732
TRAV29_DV5;TRBV28	0.187852	0.637394	0.50813	0.631712	0.314795	0.376223	0.169779	0	0.174216	0.736648	0.659631	0.335289	0.330396	0.0709723	0.577478	0.302877	0.345679	0.675676	0.198906	0.278087	0.312305	0.250627	0.362976	0.107411	0.942873	0.453772	0.423729	0.937951	0.295276	0.477147	0.43024	0.389105
TRAV29_DV5;TRBV30	0.0626174	0.283286	0.50813	0.631712	0.577125	0.0752445	0.226372	0.127389	0.261324	0.368324	0.703606	0.167645	0.165198	0.141945	0.14437	0.151439	0.395062	0.405405	0.397812	0.0556174	0.499688	0.626566	0.0907441	0.322234	0.332779	0.453772	0.317797	0.2886	0.393701	0.125565	0.43024	0.233463
TRAV29_DV5;TRBV6-2	0.25047	0.0708215	0.304878	0.189514	0.472193	0.300978	0	0.0636943	0.348432	0.245549	0	0.419111	0.27533	0	0.0962464	0.403836	0.296296	0.135135	0.198906	0	0.374766	0.125313	0.181488	0.214823	0	0.113443	0.105932	0.0721501	0	0.25113	0.491703	0.389105
TRAV41;TRBV5-1	0.563557	0.212465	0.101626	0.189514	0.157398	0.0752445	0.282965	0.127389	0.087108	0.122775	0.0439754	0.335289	0.110132	0.212917	0.240616	0.353357	0.148148	0.202703	0.248633	0.278087	0.187383	0	0.0907441	0.214823	0.499168	0.0567215	0.105932	0.1443	0.0984252	0.226017	0.0614628	0.272374
TRAV8-3;TRBV2	0.125235	0.212465	0	0.126342	0.209864	0.0752445	0.339559	0.382166	0.174216	0.184162	0.175901	0.167645	0.330396	0.354862	0.240616	0.504796	0.345679	0.27027	0.099453	2.22469	0.249844	0.37594	0	0.0537057	0.221852	0.226886	0	0.1443	0.0984252	0.226017	0.122926	0.194553
TRAV8-6;TRBV11-2	0.0626174	0.141643	0.304878	0.0631712	0.209864	0.150489	0.0565931	0	0.087108	0.184162	0	0	0	0	0.192493	0.100959	0.0987654	0.27027	0.0497265	0.0556174	0.249844	0.125313	0.272232	0	0.110926	0.113443	0.105932	0	0.393701	0.050226	0.307314	0.155642
TRAV9-2;TRBV12-4	0.187852	0.0708215	0.203252	0.694883	0.157398	0.225734	0.113186	0.318471	0.261324	0.184162	0.395778	0.0838223	0.165198	0.283889	0.192493	0.403836	0.148148	0.202703	0.298359	0.333704	0.187383	0.501253	0.0907441	0.268528	0.277316	0.113443	0	0.1443	0.295276	0.276243	0.0614628	0.233463
TRAV4;TRBV2	0	0.495751	0.203252	0.0631712	0.157398	0.0752445	0	0	0.174216	0	0.0439754	0.167645	0.110132	0.0709723	0.0962464	0.0504796	0.148148	0.202703	0.099453	0.0556174	0	0	0.0907441	0	0.332779	0.170164	0.105932	0.0721501	0.492126	0.326469	0.245851	0.155642
TRAV5;TRBV7-9	0	0.141643	0.101626	0	0.104932	0.0752445	0.226372	0.0636943	0	0.0613874	0.131926	0.167645	0.110132	0.0709723	0.0481232	0.201918	0	0.0675676	0.099453	0.0556174	0.187383	0.125313	0.272232	0.0537057	0.110926	0.113443	0.105932	0.0721501	0.0984252	0.100452	0.122926	0.194553
