## Supplementary material for "Cooperative molecular mimicry drives prolonged autoinflammation in multisystem inflammatory syndrome in children": Table S5

### Sheet: CyTOF
Table S5: MAIT cell mass cytometry profiling. CyTOF measurements in MAIT cells.
Each column represents a unique sample, and each row is the mean fluorescence intensity (MFI) of the target CyTOF marker in that sample's MAIT cell population.
target	BT-MISC-01_FU-12mo	BT-MISC-02_FU-9mo	BT-MISC-03_FU-18mo	BT-MISC-04_FU-18mo	BT-MISC-06_acute	PRISM-01_FU-1mo	BT-MISC-06_FU-3mo	BT-MISC-06_FU-9mo	DBCS-85-02_control	BT-MISC-08_acute	DBCS-85-06_control	BT-MISC-05_acute	DBCS-85-03_control	DBCS-85-04_control	BT-MISC-07_acute	PRISM-01_FU-12mo	DBCS-85-01_control	PRISM-01_acute	BT-MISC-07_FU-3mo	PRISM-01_FU-6mo	BT-MISC-05_FU-3mo	DBCS-85-05_control	DBCS-CS-24_control	DBCS-38-01_control	DBCS-31-01_control	Yale-158_acute	Yale-158_FU-2mo	Yale-149_FU-2mo	Yale-149_acute	DBCS-CS-26c_control	DBCS-CS-66-01_control	DBCS-CS-70-01_control	DBCS-HC006_control
pSTAT5	1.01352	0.332465	0.790057	0.309818	1.57409	0.720494	0.587915	0.578215	0.73431	0.864275	0.480634	0.698058	0.408295	0.627908	0.756927	0.683878	0.671966	2.48689	0.620476	0.636908	0.374262	0.657668	0.449871	0.755284	0.865754	0.943478	0.496359	0.897915	0.951037	0.679944	NA	NA	NA
CD25	0.633674	0.343252	0.762247	0.290937	1.22185	0.135654	0.0516701	0.126631	0.390645	5.24338	0.342099	1.04573	0.126654	0.346091	0.0313329	0.267589	0.483403	0.950065	0.305669	0.143187	0.449595	0.148392	1.81807	0.625461	0.414178	0.497563	0.443338	0.420459	0.285095	0.528463	NA	NA	NA
CD27	91.1379	55.3204	71.3237	84.0877	75.275	93.8653	74.5151	73.8993	62.8502	68.0274	69.138	113.25	74.1799	68.5874	82.7232	85.4017	73.5557	94.6858	77.8336	82.2223	78.8075	69.8342	62.5274	59.6433	49.4624	56.7368	73.9521	56.8107	219.404	47.1075	NA	NA	NA
pSTAT3	0.894435	0.593298	2.1411	0.347902	3.46174	0.569938	0.496157	1.41579	1.34748	4.72777	0.798623	2.82453	1.10858	1.16377	0.0725915	1.05348	1.47528	3.38665	0.314059	0.550539	2.90578	0.891035	1.83843	1.42936	1.35959	1.60667	1.75724	1.30754	1.0777	1.45639	NA	NA	NA
CD161	70.4069	126.685	108.652	175.407	195.376	147.389	193.068	172.171	110.48	157.878	125.017	152.45	99.1037	149.924	203.39	158.599	89.621	126.911	190.957	146.181	148.89	137.117	152.327	158.667	143.796	143.517	128.547	151.206	150.083	130.285	NA	NA	NA
pSTAT4	1.07926	1.51414	2.64762	2.14017	2.09771	1.92692	2.50597	0.535339	0.309069	0.390768	0.244391	0.47892	0.387517	0.665267	1.61723	0.435505	0.11029	0.866593	1.78297	0.421254	0.595261	0.269044	0.897343	1.27022	0.971145	1.14247	1.04242	1.0874	0.748907	1.21144	NA	NA	NA
STAT1	10.7962	8.12138	11.9981	6.67214	12.4441	3.3144	8.75538	5.09868	6.57767	6.97281	3.79328	9.77378	5.09445	5.64175	7.54839	3.34537	6.54781	7.96406	11.1546	3.59941	3.34904	7.27379	6.68397	7.50551	7.08461	8.30306	6.94907	7.13905	6.23271	6.76986	NA	NA	NA
CD123	0.870966	0.811277	1.6408	0.746415	1.56058	NA	0.789172	0.724886	NA	0.35105	NA	1.3076	NA	NA	1.02498	1.1139	NA	1.83575	1.22529	1.06731	0.65278	NA	NA	0.714627	0.933404	1.12549	1.02558	0.854396	1.34961	0.962061	0.615581	0.87082	0.701273
CD45RO	6.351	9.82969	2.42411	1.14108	15.0771	NA	8.35462	10.1776	NA	18.4163	NA	23.6283	NA	NA	15.6244	12.8974	NA	23.4134	12.5803	15.0728	13.6873	NA	NA	20.198	26.9374	13.3374	11.763	17.3052	18.4178	14.8679	61.7507	56.0266	9.38755
CD45RA	52.9288	69.2785	75.3223	44.0764	223.886	NA	62.7252	55.5117	NA	146.961	NA	86.2679	NA	NA	55.8163	57.3605	NA	62.5332	51.1067	51.4833	82.4553	NA	NA	25.3385	2.59221	224.484	129.697	17.9758	70.1162	59.7833	73.8528	64.6685	46.591
CCR4	1.74681	1.75721	2.53675	1.63112	3.67243	NA	2.04344	2.94818	NA	2.19844	NA	3.50742	NA	NA	3.45087	2.79315	NA	3.96147	2.84976	3.44115	2.42371	NA	NA	1.67639	2.03231	1.5191	2.25269	2.53729	7.24028	1.8066	2.29075	4.21089	1.55986
CD57	9.01547	9.01279	19.1928	9.89336	10.6906	NA	11.308	8.90186	NA	9.05069	NA	41.0499	NA	NA	9.62097	14.7191	NA	38.6083	8.03324	8.18533	11.2107	NA	NA	-1.08793	-3.89247	-0.653508	38.7592	0.0533168	67.5745	-4.60771	11.7676	8.09348	8.87695
CXCR3	16.4887	8.22447	47.6765	1.83989	12.6856	NA	14.2986	14.4112	NA	26.7847	NA	40.7846	NA	NA	26.7367	37.9764	NA	44.9245	18.6322	32.8447	19.5882	NA	NA	23.0508	13.3281	49.447	30.6958	16.5342	13.8075	18.6881	26.9215	15.0153	19.8701
CD38	1.37434	-0.508151	-0.493029	-0.657254	23.8627	NA	2.96143	5.50048	NA	14.971	NA	76.4712	NA	NA	4.44269	0.296919	NA	81.6715	2.31405	1.1822	12.3222	NA	NA	10.0705	4.12038	34.5428	14.6294	5.71064	12.3887	5.65178	-0.133259	-0.643381	-0.927724
CCR7	0.798733	1.89306	6.64419	0.045594	7.53919	NA	3.00102	3.59909	NA	9.55157	NA	14.7578	NA	NA	2.24266	4.3357	NA	11.7865	2.40066	3.03224	7.35758	NA	NA	5.85218	4.83956	1.59252	7.09291	4.15177	6.87821	4.91632	4.5787	6.58705	0.680425
CD3	182.743	85.5001	160.288	52.0289	148.019	NA	133.84	142.07	NA	270.621	NA	228.707	NA	NA	234.593	185.19	NA	215.727	178.956	173.803	156.413	NA	NA	161.218	129.474	235.028	179.693	132.05	132.831	129.504	117.291	30.7751	131.487
HLA-DR	2.34952	1.27292	1.93405	1.05343	5.36023	NA	1.50589	1.8863	NA	4.44678	NA	3.10719	NA	NA	1.19171	1.99779	NA	2.81176	1.36729	1.53299	1.23132	NA	NA	3.44549	1.02541	3.42522	2.3144	1.06266	2.21128	1.13536	1.53761	1.42264	1.58442

### Sheet: pSTAT panel
Custom pSTAT panel for CyTOF labeling.
channel: heavy metal tag
target: extracellular or intracellular protein marker
clone: antibody clone
manufacturer: antibody manufacturer
cat no.: manufacturer's catalog number
channel	target	clone	manufacturer	cat no.
89Y	CD45	HI30	Standard Bio Tools	3089003B
115In	CD11c	Bu15	BioLegend	337202
142Nd	CD19	REA675	Miltenyi	130-122-301
143Nd	CD45RA	REA562	Miltenyi	130-122-292
144Nd	CD141	Phx-01	BioLegend	902101
145Nd	CD4	REA623	Miltenyi	130-122-283
146Nd	CD8	REA734	Miltenyi	130-122-281
147Sm	pSTAT5	47	Standard Biotools	3147012A
148Nd	CD16	REA423	Miltenyi	130-108-027
149Sm	pSTAT6	18/P-Stat6	Fluidigm	3149004A
150Nd	CD1c	REA694	Miltenyi	130-122-298
151Eu	CD123	REA918	Miltenyi	130-122-297
152Sm	CD66b	REA306	Miltenyi	130-108-019
153Eu	pStat1	4a	Fluidigm	3153005A
154Sm	CD25	M-A251	BioLegend	356102
155Gd	CD27	REA499	Miltenyi	130-122-295
158Gd	pSTAT3	4/P-STAT3	Standard Biotools	3158005A
159Tb	pMAPKAP2	27B7	Standard Biotools	3159010A
160Gd	CD14	REA599	Miltenyi	130-122-290
161Dy	CD56	REA196	Miltenyi	130-108-016
162Dy	TCRgd	REA591	Miltenyi	130-122-291
164Dy	CD161	HP-3G10	BioLegend	307502
165Ho	pSTAT4	38/p-Stat4	BD Biosciences	558249
166Er	CD169	7-239	BioLegend	346002
168Er	CD3	REA613	Miltenyi	130-122-282
169Tm	STAT1	10C4B40	BioLegend	661002
170Er	CD38	REA671	Miltenyi	130-122-288
171Yb	EPX	AHE-1	Abcam	AB190715
173Yb	Perforin	dG9	BioLegend	308104
174Yb	HLA-DR	REA805	Miltenyi	130-122-288
175Yb	pS6	N7-548	Fluidigm	3175009A
176Yb	GranzymeB	REA226	Miltenyi	130-108-055
