## Supplementary material for "Cooperative molecular mimicry drives prolonged autoinflammation in multisystem inflammatory syndrome in children": Table S6

### Sheet: VDJdb annotations
Table S6: Autoantibody summary. VDJdb annotations for our expanded, autoimmune TCRs.
TCR: alpha/beta T cell receptor
Epitope.gene: Autoimmune gene implicated in binding to TCR (VDJdb)
Epitope: Autoantigen epitope (VDJdb)
CDR3.aa: CDR3 amino acid sequence implicated in binding to autoantigen (VDJdb)
TCR	Epitope.gene	Epitope	CDR3.aa
TRAV19;TRBV13	PLA2G6	FLASKIGRLV	CALRAGNQFYF;CASSLMRGGTYNSPLHF
TRAV19;TRBV13	MAGEA1	KVLEYVIKV	CALSGPNTGNQFYF;CASSLGILGGSLEPQHF
TRAV19;TRBV13	G6PC2	FLWSVFWLI	CALSESSGGSYIPTF;CANSGWGGQGTTNTGELFF
TRAV12-1;TRBV6-1	TP53	HMTEVVRHC	CVVQPGGYQKVTF;CASSEGLWQVGDEQYF
TRAV12-1;TRBV6-1	TP53	HMTEVVRHC	CVVQPGGYQKVTF;CASSEGLWQVGDEQYF
TRAV12-1;TRBV6-1	IAPP	STNVGSNTY	CVVIDYNQGGKLIF;CASRTSWTSYEQYF
TRAV12-1;TRBV6-1	TP53	HMTEVVRHC	CVVQPGGYQKVTF;CASSEGLWQVGDEQYF
TRAV27;TRBV6-1	APOB	SLFFSAQPFEITAST	CAALFSGGYNKLIF;CASRLAGRSYNEQFF
TRAV29_DV5;TRBV28	BCL2L1	YLNDHLEPWI	CAASAWGGAQKLVF;CASSFLAGGPYNEQFF
TRAV29_DV5;TRBV28	SLCO2A1	LLAGIGTVPI	CAASLSDYKLSF;CASSPRETGNQPQHF
TRAV29_DV5;TRBV28	PTPRN	VIVMLTPLV	CAASAGAGSYQLTF;CASRSSAGGPLYTGELFF
TRAV29_DV5;TRBV28	G6PC2	VLFGLGFAI	CAASVSSDYKLTF;CASSSFHIQGGYEQYF
TRAV29_DV5;TRBV28	G6PC2	VLFGLGFAI	CAASGGSNYKLTF;CASSSFHIQGGYEQYF
TRAV17;TRBV3-1	APOB	SLFFSAQPFEITAST	CATRGNSGNTPLVF;CASSQKGTGQSPLHF
TRAV14_DV4;TRBV19	GAD2	SRKHKWKL	CAMRETYKLSF;CASSAGGSEGRTEAFF
TRAV14_DV4;TRBV19	FNDC3B	VVMSWAPPV	CAMREGGNYGQNFVF;CASSTQGQPQHF
TRAV14_DV4;TRBV19	SF3B1	RLPGVLPRA	CAMREGGSQGNLIF;CASRFDGSNQPQHF
TRAV13-1;TRBV6-5	WT1	RMFPNAPYL	CAASRGTGANNLFF;CASSNGYEQYF
TRAV13-1;TRBV6-5	GNL3L	NLNCCSVPV	CAAPGNYGQNFVF;CASSYGGEQPQHF
TRAV12-1;TRBV5-6	MLANA	ELAGIGILTV	CVVTPSNFGNEKLTF;CASSLAGLAGETQYF
TRAV12-1;TRBV5-6	SLCO2A1	LLAGIGTVPI	CVVNGPAGNQLTF;CASSL
TRAV12-1;TRBV5-6	SLCO2A1	LLAGIGTVPI	CVVTPSNFGNEKLTF;CASSLLAGLLYNEQFF
TRAV12-1;TRBV5-6	SLCO2A1	LLAGIGTVPI	CVVTLSNFGNEKLTF;CASSLQIRGTGELFF
TRAV21;TRBV5-4	GANAB	ALYGFVPVL	CAVEVLQGAQKLVF;CASSLGGGAYEQYF
TRAV14_DV4;TRBV30	GAD2	SLKKGAAAL	CAVGGASGGSYIPTF;CALDGRSSYNSPLHF
TRAV14_DV4;TRBV11-2	SLC30A8	VAANIVLTV	CAMREGLTGGFKTIF;CASSPFLTGSNTEAFF
TRAV25;TRBV5-1	FNDC3B	VVMSWAPPV	CAGVLDSNYQLIW;CASSPWTPTTDTQYF
