## Supplementary material for "Cooperative molecular mimicry drives prolonged autoinflammation in multisystem inflammatory syndrome in children": Table S1

### Sheet: per_sample
Table S1: Sample meta data. Description of cohort samples, including demographic information about donors and technical batch information.
sample_ID: unique sample ID
individual_ID: individual ID
dataset: dataset from which the data originated (DB: original study, Zhang: doi 10.1038/s41467-024-48699-y)
phase: broad time point designation (i.e., control, acute MIS-C, or follow-up)
timepoint: specific time point designation (i.e., control, acute MIS-C, T1: early follow-up, T2: late follow-up)
follow_months: number of months post-MIS-C at the time of patient sampling
sex: sex of individual
age_range: five-year age range of individual; ranges are inclusive
count-[celltype]: number of cells detected in that sample for that cell type
scRNA: sample included in single-cell RNA/TCR-seq multiome dataset (Y = yes)
scRNA_batch: batch information for single-cell RNA/TCR-seq multiome dataset
luminex: sample included in Luminex dataset (Y = yes)
CyTOF: sample included in CyTOF dataset (Y = yes)
sample_ID	individual	dataset	phase	timepoint	follow_months	sex	age_range	count-CD14_monocytes	count-CD16_monocytes	count-CD4_T	count-CD8_T	count-NK	count-B	scRNA	scRNA_batch	luminex	CyTOF
BT-MISC-02_FU-9mo	BT-MISC-02	DB	follow	T2	9	female	[15,19]	1318	108	4847	1339	470	1597	Y	B1	Y	Y
BT-MISC-03_FU-18mo	BT-MISC-03	DB	follow	T2	18	male	[15,19]	1315	125	3312	1134	1099	1547	Y	B1	Y	Y
BT-MISC-05_acute	BT-MISC-05	DB	acute	acute	0	male	[5,9]	529	91	4562	1426	317	875	Y	B1	Y	Y
BT-MISC-06_FU-3mo	BT-MISC-06	DB	follow	T1	3	female	[10,14]	379	10	3546	2257	500	909	Y	B1	Y	Y
BT-MISC-07_acute	BT-MISC-07	DB	acute	acute	0	male	[10,14]	355	30	3163	2820	468	556	Y	B1	Y	Y
PRISM-01_FU-12mo	PRISM-01	DB	follow	T2	12	male	NA	733	101	3490	1330	451	1193	Y	B1	Y	Y
DBCS-CS-25_control	DBCS-CS-25	DB	control	control	NA	female	[0,4]	99	5	4161	1465	175	581	Y	B1
DBCS-36-01_control	DBCS-36-01	DB	control	control	NA	female	[15,19]	283	32	3682	1276	312	816	Y	B1
BT-MISC-04_FU-18mo	BT-MISC-04	DB	follow	T2	18	female	[10,14]	619	41	1466	1286	249	511	Y	B2	Y	Y
BT-MISC-05_FU-3mo	BT-MISC-05	DB	follow	T1	3	male	[5,9]	332	43	2257	1614	418	1024	Y	B2	Y	Y
BT-MISC-06_acute	BT-MISC-06	DB	acute	acute	0	female	[10,14]	1656	20	379	474	234	303	Y	B2	Y	Y
BT-MISC-06_FU-9mo	BT-MISC-06	DB	follow	T2	9	female	[15,19]	935	31	2861	2008	365	1191	Y	B2	Y	Y
PRISM-01_acute	PRISM-01	DB	acute	acute	0	male	NA	856	13	2063	789	329	2201	Y	B2	Y	Y
PRISM-01_FU-1mo	PRISM-01	DB	follow	T1	1	male	NA	357	38	3089	1176	754	1331	Y	B2	Y	Y
DBCS-CS-24_control	DBCS-CS-24	DB	control	control	NA	male	[15,19]	400	190	2214	933	341	829	Y	B2	Y	Y
DBCS-38-01_control	DBCS-38-01	DB	control	control	NA	female	[5,9]	98	6	3595	1382	228	1020	Y	B2		Y
BT-MISC-01_FU-12mo	BT-MISC-01	DB	follow	T2	12	male	[15,19]	658	141	4046	1426	404	1228	Y	B3	Y	Y
BT-MISC-07_FU-3mo	BT-MISC-07	DB	follow	T1	3	male	[10,14]	234	12	3393	1866	225	264	Y	B3	Y	Y
BT-MISC-08_acute	BT-MISC-08	DB	acute	acute	0	male	[5,9]	3049	65	2733	1209	43	2145	Y	B3	Y	Y
PRISM-01_FU-6mo	PRISM-01	DB	follow	T2	6	male	NA	796	85	3867	1675	430	1499	Y	B3	Y	Y
DBCS-31-01_control	DBCS-31-01	DB	control	control	NA	male	[10,14]	609	41	2118	2436	356	740	Y	B3		Y
Yale-158_acute	Yale-158	DB	acute	acute	0	male	[0,4]	917	18	2944	1010	790	2556	Y	B4		Y
Yale-158_FU-2mo	Yale-158	DB	follow	T1	2	male	[0,4]	202	35	1405	441	227	317	Y	B4		Y
Yale-149_acute	Yale-149	DB	acute	acute	0	male	[15,19]	2946	169	1515	1008	301	936	Y	B4		Y
DBCS-CS-26c_control	DBCS-CS-26c	DB	control	control	NA	female	[15,19]	285	30	4460	1142	300	1600	Y	B4		Y
Zhang-1046_acute	Zhang-1046	Zhang	acute	acute	0	male	[15,19]	887	8	584	134	91	510	Y	B2_Z
Zhang-1046_FU-1mo	Zhang-1046	Zhang	follow	T1	1	male	[15,19]	417	174	3051	1805	527	790	Y	B2_Z
Zhang-1061_acute	Zhang-1061	Zhang	acute	acute	0	female	[10,14]	892	4	751	330	162	929	Y	B2_Z
Zhang-1061_FU-1mo	Zhang-1061	Zhang	follow	T1	1	female	[10,14]	1167	27	3723	1606	263	830	Y	B2_Z
Zhang-1066_acute	Zhang-1066	Zhang	acute	acute	0	female	[5,9]	407	7	1593	756	118	971	Y	B1_Z
Zhang-1066_FU-1mo	Zhang-1066	Zhang	follow	T1	1	female	[5,9]	1160	71	1950	1321	1358	591	Y	B1_Z
Zhang-1076_acute	Zhang-1076	Zhang	acute	acute	0	female	[0,4]	171	31	2064	722	344	5075	Y	B2_Z
Zhang-1076_FU-1mo	Zhang-1076	Zhang	follow	T1	1	female	[0,4]	799	646	7731	3175	4619	2431	Y	B2_Z
Zhang-1084_acute	Zhang-1084	Zhang	acute	acute	0	male	[5,9]	669	28	3143	1716	231	1866	Y	B2_Z
Zhang-1084_FU-1mo	Zhang-1084	Zhang	follow	T1	1	male	[5,9]	2100	307	3850	2327	1312	883	Y	B2_Z
BT-MISC-04_acute	BT-MISC-04	DB	acute	acute	0	female	[10,14]									Y
DBCS-66-01_control	DBCS-66-01	DB	control	control	NA											Y
DBCS-CS-10_control	DBCS-CS-10	DB	control	control	NA											Y
DBCS-85-01_control	DBCS-85-01	DB	control	control	NA											Y	Y
DBCS-HC006_control	DBCS-HC006	DB	control	control	NA											Y
DBCS-85-02_control	DBCS-85-02	DB	control	control	NA												Y
DBCS-85-06_control	DBCS-85-06	DB	control	control	NA												Y
DBCS-85-03_control	DBCS-85-03	DB	control	control	NA												Y
DBCS-85-04_control	DBCS-85-04	DB	control	control	NA												Y
DBCS-85-05_control	DBCS-85-05	DB	control	control	NA												Y
Yale-149_FU-2mo	Yale-149	DB	follow	T1	2	male	[15,19]										Y
